# The UCLA ATLAS Community Health Initiative: promoting precision health research in a diverse biobank

**DOI:** 10.1101/2022.02.12.22270895

**Authors:** Ruth Johnson, Yi Ding, Arjun Bhattacharya, Alec Chiu, Clara Lajonchere, Daniel H. Geschwind, Bogdan Pasaniuc

## Abstract

The UCLA ATLAS Community Health Initiative (ATLAS) has an initial target to recruit 150,000 participants from across the UCLA Health system, with the goal of creating a genomic database to accelerate precision medicine efforts in California. This initiative includes a biobank embedded within the UCLA Health system that comprises de-identified genomic data linked to electronic health records (EHR). The first freeze of data from September 2020 contains 27,987 genotyped samples imputed to 7.9 million SNPs across the genome and is linked with a de-identified EHR extract. This database enables the study of numerous clinically-related phenotypes within the same medical system. Here we describe a centralized repository of the genotype data and provide tools and pipelines to perform genome-wide and phenome-wide association studies across a wide range of EHR-derived phenotypes and genetic ancestry groups. We demonstrate the utility of this resource through the analysis of 7 well-studied traits and recapitulate many previous genetic and phenotypic associations.
