## Supplementary Table S1 for "The UCLA ATLAS Community Health Initiative: promoting precision health research in a diverse biobank"

### Sheet: Sheet1
		Case inclusion ICD codes		Control exclusion ICD codes
Phenotype	Phecode (v1.2)	ICD9	ICD10	ICD9	ICD10
Asthma	495	493,493.0,493.00,493.01,493.02,493.1,493.10,493.11,493.12,493.2,493.20,493.21,493.22,493.8,493.81,493.82,493.9,493.90,493.91,493.92,	J45,J45.0,J45.1,J45.8,J45.9,J46,J45.31,J45.901,J45.42,J45.41,J45.51,J45.990,J45.902,J45.21,J45.52,J45.32,J45.22,J45.909,J45.998,J45.40,J45.20,J45,J45.991,J45.90,J45.30,J45.50	490,491,491.0,491.1,491.2,491.20,491.21,491.22,491.8,491.9,492,492.0,492.8,494,494.0,494.1,496,519.11,	490,491,491.0,491.1,491.2,491.20,491.21,491.22,491.8,491.9,492,492.0,492.8,494,494.0,494.1,496,519.11,J40,J41,J41.0,J41.1,J41.8,J42,J43,J43.0,J43.1,J43.2,J43.8,J43.9,J44,J44.0,J44.1,J44.8,J44.9,J47,J44.1,J44,J44.0,J47.1,J47.9,J47.0,J47,J43.2,J43.0,J43.1,J43.8,J43.9,J43,J40,J41.8,J42,J41.1,J41.0,J41,J98.01,J44.9
Chronic obstructive pulmonary disease (COPD)	496	491,491.0,491.1,491.2,491.20,491.21,491.22,491.8,491.9,492,492.0,492.8,494,494.0,494.1,496,	J41,J41.0,J41.1,J41.8,J42,J43,J43.0,J43.1,J43.2,J43.8,J43.9,J44,J44.0,J44.1,J44.8,J44.9,J47,J44.1,J44,J44.0,J47.1,J47.9,J47.0,J47,J43.2,J43.0,J43.1,J43.8,J43.9,J43,J41.8,J42,J41.1,J41.0,J41,J44.9	490,493,493.0,493.00,493.01,493.02,493.1,493.10,493.11,493.12,493.2,493.20,493.21,493.22,493.8,493.81,493.82,493.9,493.90,493.91,493.92,519.11	490,493,493.0,493.00,493.01,493.02,493.1,493.10,493.11,493.12,493.2,493.20,493.21,493.22,493.8,493.81,493.82,493.9,493.90,493.91,493.92,519.11,J40,J45,J45.0,J45.1,J45.8,J45.9,J46,J45.31,J45.901,J45.42,J45.41,J45.51,J45.990,J45.902,J45.21,J45.52,J45.32,J45.22,J40,J45.909,J45.998,J45.40,J45.20,J45,J45.991,J45.90,J45.30,J45.50,J98.01
Gout	274.1	274,274.0,274.00,274.01,274.02,274.03,274.1,274.10,274.11,274.19,274.8,274.81,274.82,274.89,274.9	M10,M10.0,M10.1,M10.2,M10.4,M10.9,M10.43,M10.472,M1A.9XX1,M10.461,M10.462,M10.449,M10.441,M10.40,M10.421,M10,M10.42,M10.451,M1A.9,M10.411,M10.431,M10.459,M10.452,M10.422,M10.469,M10.429,M10.48,M10.471,M10.479,M10.412,M10.45,M10.47,M10.439,M10.442,M10.419,M10.4,M10.432,M10.44,M10.49,M1A.9XX0,M10.46,M10.9,M10.41,M1A.39,M10.0,M1A.4291,M1A.4290,M1A.38X0,M10.139,M1A.3121,M10.049,M10.38,M1A.2611,M1A.04…	712,712.1,712.10,712.11,712.12,712.13,712.14,712.15,712.16,712.17,712.18,712.19,712.2,712.20,712.21,712.22,712.23,712.24,712.25,712.26,712.27,712.28,712.29,712.3,712.30,712.31,712.32,712.33,712.34,712.35,712.36,712.37,712.38,712.39,712.8,712.80,712.81,712.82,712.83,712.84,712.85,712.86,712.87,712.88,712.89,712.9,712.90,712.91,712.92,712.93,712.94,712.95,712.96,712.97,712.98,712.99,	M11.0,M11.1,M11.2,M11.8,M11.9,M67.9,M11.8,M11.049,M11.831,M11.052,M11.07,M11.86,M11.81,M11.842,M11.849,M11.01,M11.85,M11.83,M11.852,M11.019,M11.819,M11.08,M11.05,M11.061,M11.011,M11.821,M11.069,M11.839,M11.862,M11.042,M11.812,M11.87,M11.9,M11.829,M11.861,M11.879,M11.031,M11.82,M11.021,M11.051,M11.03,M11.022,M11.039,M11.04,M11.02,M11.029,M11.832,M11.041,M11.822,M11.09,M11.859,M11.811,M11.032,M11.8…
Heart Failure (HF)	428.2	052.1,055.1,480,480.0,480.1,480.2,480.3,480.8,480.9,484.1	B01.2,B05.2,B25.0,J12,J12.0,J12.1,J12.2,J12.8,J12.9,J12.2,J12.0,B05.2,J12.9,J12.3,J12,J12.1,J12.89,B01.2,J12.81,B25.0,J12.8	003.22,020.3,020.4,020.5,021.2,022.1,031.0,039.1,073.0,083.0,112.4,114.0,114.4,114.5,130.4,136.3,464.4,466,466.0,466.1,466.11,466.19,481,481.0,482,482.0,482.1,482.2,482.3,482.30,482.31,482.32,482.39,482.4,482.40,482.41,482.42,482.49,482.8,482.81,482.82,482.83,482.84,482.89,482.9,483,483.0,483.1,483.8,484,484.3,484.5,484.6,484.7,484.8,485,485.0,486,487,487.0,487.1,487.8,488,488.0,488.01,488.02,488…	003.22,020.3,020.4,020.5,021.2,022.1,031.0,039.1,073.0,083.0,112.4,114.0,114.4,114.5,130.4,136.3,464.4,466,466.0,466.1,466.11,466.19,481,481.0,482,482.0,482.1,482.2,482.3,482.30,482.31,482.32,482.39,482.4,482.40,482.41,482.42,482.49,482.8,482.81,482.82,482.83,482.84,482.89,482.9,483,483.0,483.1,483.8,484,484.3,484.5,484.6,484.7,484.8,485,485.0,486,487,487.0,487.1,487.8,488,488.0,488.01,488.02,488…
Idiopathic pulmonary fibrosis (IPF)	502	515,515.0	J84.1,J84.8,J84.89,J84.17,J84.1,J84.10	495,495.0,495.1,495.2,495.3,495.4,495.5,495.6,495.7,495.8,495.9,500,500.0,501,501.0,502,503,504,505,506,506.0,506.1,506.2,506.3,506.4,506.9,507,507.0,507.1,507.8,508,508.0,508.1,508.2,508.8,508.9,510,510.0,510.9,511,511.0,511.1,511.8,511.89,511.9,512,512.0,512.1,512.2,512.8,512.81,512.82,512.83,512.84,512.89,514,514.0,516,516.0,516.1,516.2,516.3,516.30,516.31,516.32,516.33,516.34,516.35,516.36,51…	495,495.0,495.1,495.2,495.3,495.4,495.5,495.6,495.7,495.8,495.9,500,500.0,501,501.0,502,503,504,505,506,506.0,506.1,506.2,506.3,506.4,506.9,507,507.0,507.1,507.8,508,508.0,508.1,508.2,508.8,508.9,510,510.0,510.9,511,511.0,511.1,511.8,511.89,511.9,512,512.0,512.1,512.2,512.8,512.81,512.82,512.83,512.84,512.89,514,514.0,516,516.0,516.1,516.2,516.3,516.30,516.31,516.32,516.33,516.34,516.35,516.36,51…
Cerebral artery occlusion, with cerebral infarction (Stroke)	433.21	434.01,434.11,434.91,I63.0,I63.3,I63.4,I63.5,I63.6,I63.8,I64,I63.349,I63.431,I63.533,I63.423,I63.439,I63.333,I63.421,I63.313,I63.311,I63.522,I63.34,I63.422,I63.513,I63.529,I63.413,I63.342,I63.43,I63.412,I63.54,I63.341,I63.542,I63.441,I63.319,I63.539,I63.5,I63.52,I63.32,I63.39,I63.31,I63.541,I63.523,I63.411,I63.49,I63.322,I63.443,I63.4,I63.8,I63.532,I63.44,I63.519,I63.339,I63.432,I63.449,I63.549,I…	I63.0,I63.3,I63.4,I63.5,I63.6,I63.8,I64,I63.349,I63.431,I63.533,I63.423,I63.439,I63.333,I63.421,I63.313,I63.311,I63.522,I63.34,I63.422,I63.513,I63.529,I63.413,I63.342,I63.43,I63.412,I63.54,I63.341,I63.542,I63.441,I63.319,I63.539,I63.5,I63.52,I63.32,I63.39,I63.31,I63.541,I63.523,I63.411,I63.49,I63.322,I63.443,I63.4,I63.8,I63.532,I63.44,I63.519,I63.339,I63.432,I63.449,I63.549,I63.433,I63.30,I63.40,…	346.6,346.60,346.61,346.62,346.63,430,430.0,431,431.0,432,432.0,432.1,432.9,433,433.0,433.00,433.01,433.1,433.10,433.11,433.2,433.20,433.21,433.3,433.30,433.31,433.8,433.80,433.81,433.9,433.90,433.91,434,434.0,434.00,434.1,434.10,434.9,434.90,435,435.0,435.1,435.2,435.3,435.8,435.9,436,437,437.0,437.1,437.3,437.4,437.5,437.6,437.7,437.8,437.9,438,438.0,438.1,438.10,438.11,438.12,438.13,438.14,438…	346.6,346.60,346.61,346.62,346.63,430,430.0,431,431.0,432,432.0,432.1,432.9,433,433.0,433.00,433.01,433.1,433.10,433.11,433.2,433.20,433.21,433.3,433.30,433.31,433.8,433.80,433.81,433.9,433.90,433.91,434,434.0,434.00,434.1,434.10,434.9,434.90,435,435.0,435.1,435.2,435.3,435.8,435.9,436,437,437.0,437.1,437.3,437.4,437.5,437.6,437.7,437.8,437.9,438,438.0,438.1,438.10,438.11,438.12,438.13,438.14,438…
Venous thromboembolism (VTE)	452	452,453,453.0,453.1,453.2,453.3,453.4,453.40,453.41,453.42,453.5,453.50,453.51,453.52,453.6,453.7,453.71,453.72,453.73,453.74,453.75,453.76,453.77,453.79,453.8,453.81,453.82,453.83,453.84,453.85,453.86,453.87,453.89,453.9,459.1,459.10,459.11,459.12,459.13,459.19	V12.51,I81,I82,I82.0,I82.1,I82.2,I82.3,I82.8,I82.9,I87.0,I82.B29,I82.4Z,I82.533,I82.5Y1,I82.402,I82.539,I82.5Y2,I82.5Z3,I82.C23,I82.411,I82.4Z2,I82.531,I82.40,I82.492,I82.C21,I82.422,I82.512,I82.C2,I82.403,I82.513,I82.211,I82.41,I82.591,I82.429,I82.210,I82.4Y,I82.5Y9,I82.A19,I82.491,I82.5Z2,I82.C19,I82.A29,I82.B12,I82.442,I82.499,I82.599,I82.729,I82.623,I82.291,I82.542,I82.412,I82.529,I82.A13,I82…	V12.52,V58.6,V58.63,V58.66,I80,I80.0,I80.1,I80.2,I80.3,I80.8,I80.9,I83,I83.0,I83.1,I83.2,I83.9,I84,I84.0,I84.1,I84.2,I84.3,I84.4,I84.5,I84.6,I84.7,I84.8,I84.9,I86,I86.0,I86.1,I86.2,I86.3,I86.4,I86.8,I87.2,I89,I89.0,I89.1,I89.8,I89.9,I97.2,I87.302,I87.339,I87.331,I87.32,I87.392,I87.391,I87.313,I87.30,I87.323,I87.312,I87.321,I87.329,I87.3,I87.311,I87.399,I87.333,I87.301,I87.31,I87.309,I87.332,I87.3…	415.11,451,451.0,451.1,451.11,451.19,451.2,451.8,451.81,451.82,451.83,451.84,451.89,451.9,454,454.0,454.1,454.2,454.8,454.9,455,455.0,455.1,455.2,455.3,455.4,455.5,455.6,455.7,455.8,455.9,456,456.3,456.4,456.5,456.6,456.8,457,457.0,457.1,457.2,457.8,457.9,459.3,459.30,459.31,459.32,459.33,459.39,459.81
