## Supplementary Table S2 for "The UCLA ATLAS Community Health Initiative: promoting precision health research in a diverse biobank"

### Sheet: EUR
Trait	CHR	POS	Allele 1	Allele 2	Beta	SE	T-statistic	p-value
Gout	4	9942428	A	G	-0.344764	0.061735	-92.4799	2.34252e-08
Gout	4	9944098	T	C	-0.343388	0.0625035	-89.8139	3.93137e-08
Gout	4	9945032	C	A	-0.342944	0.0625159	-89.6524	4.11828e-08
Gout	4	9949967	G	A	-0.343543	0.0624614	-89.9874	3.79594e-08
Gout	4	9957387	G	A	-0.35317	0.0637131	-89.0398	2.97114e-08
Gout	4	9961141	T	C	-0.358128	0.0636822	-90.4841	1.86948e-08
Gout	4	9964481	T	G	-0.356386	0.0637058	-89.9372	2.21569e-08
Gout	4	9964756	A	G	-0.356432	0.0637058	-89.9494	2.20664e-08
Gout	4	9964853	G	A	-0.354218	0.0637268	-89.2845	2.72287e-08
Gout	4	9968946	A	G	-0.348912	0.0637608	-87.7445	4.44487e-08
Gout	4	9972157	T	C	-0.349696	0.0638928	-87.5806	4.42085e-08
Gout	4	88117930	A	G	0.57507	0.0929663	72.1051	6.17938e-10
Gout	4	88122482	G	C	0.567881	0.0924482	71.9018	8.11342e-10
Gout	4	88123028	G	C	0.567881	0.0924482	71.9018	8.11342e-10
Gout	4	88123160	A	T	0.567881	0.0924482	71.9018	8.11342e-10
Gout	4	88124179	G	A	0.562668	0.0914564	72.7075	7.63628e-10
Gout	4	88125050	C	T	0.570826	0.0925434	72.1963	6.90708e-10
Gout	4	88128874	C	A	0.570512	0.0925357	72.1587	7.03407e-10
Gout	4	88131171	G	T	0.570991	0.0925513	72.2065	6.85227e-10
Gout	4	88133515	A	G	0.570139	0.0925302	72.1046	7.19919e-10
HF	1	195117535	A	G	0.453639	0.0827995	69.0818	4.28301e-08
IPF	11	1214934	A	G	0.479869	0.0756883	89.1747	2.29655e-10
IPF	11	1219991	G	T	0.77134	0.0945365	99.1173	3.37309e-16
VTE	1	169121510	T	C	0.726168	0.131139	46.9866	3.07007e-08
VTE	1	169191220	C	T	0.779507	0.128545	53.3385	1.32731e-09
VTE	1	169549811	C	T	0.929447	0.130104	64.4283	9.0722e-13

### Sheet: AFR
Trait	CHR	POS	Allele 1	Allele 2	Beta	SE	T-statistic	p-value	GWAS catalogue
Asthma	6	35505901	A	G	1.1107	0.199116	29.6602	2.43129e-08

### Sheet: AMR
Trait	CHR	POS	Allele 1	Allele 2	Beta	SE	T-statistic	p-value
Gout	1	101199572	C	G	0.838645	0.153198	39.8604	4.39354e-08
Gout	1	101204284	G	T	0.800102	0.142778	43.2951	2.09683e-08
Gout	1	101207502	T	C	0.786365	0.142187	42.7367	3.19298e-08
Stroke	10	36410577	G	A	0.859108	0.157322	39.0373	4.73947e-08
Stroke	10	36410667	T	A	0.859108	0.157322	39.0373	4.73947e-08
Stroke	10	36420104	T	C	0.886114	0.157415	40.4662	1.81106e-08
Stroke	10	36428133	C	A	0.873821	0.156831	40.0599	2.52201e-08
Stroke	10	36430676	G	A	0.847142	0.154473	39.8166	4.15609e-08
