## Supplementary material for "The UCLA ATLAS Community Health Initiative: promoting precision health research in a diverse biobank": Table 1

### Sheet: Sheet1
Feature		ATLAS (N=27,946)	ASTHMA (N=4702)	COPD (N= 2927)	GOUT (N=1342)	HF (N=2212)	IPF (N=1139)	STROKE (N=1402)	VTE (N=2543)
Age (years)		55.6 (17.2)	55.8 (17.5)	67.1 (14.1)	66.3 (13.8)	66.3 (15.8)	65.2 (13.6)	66.5 (15.0)	60.6 (16.3)
Self-reported sex	Male	0.4506	0.3775	0.5233	0.7723	0.594	0.4626	0.5205	0.5327
	Female	0.5494	0.6223	0.4767	0.2277	0.406	0.5374	0.4795	0.4673
	‘Other’, ‘Unknown’, *Unspecified, ‘X’	4e-05	0	4e-05	4e-05	4e-05	4e-05	4e-05	4e-05
Inferred biological sex	Male	0.4545	0.3769	0.5173	0.7623	0.5836	0.4601	0.5178	0.5218
	Female	0.5392	0.6068	0.4653	0.2213	0.3974	0.5162	0.4629	0.4534
	Unknown	0.0063	0.0051	0.0031	0.0045	0.005	0.0061	0.0086	0.0055
Self-reported race	White or Caucasian	0.6139	0.6464	0.6421	0.5548	0.5903	0.6164	0.5994	0.6148
	Black, African American	0.0481	0.0628	0.0646	0.0849	0.0833	0.07	0.0717	0.0796
	Asian, Asian Indian, Chinese, Filipino, Indonesian, Japanese, Korean, Pakistani, Thai, Pakistani, Taiwanese, Vietnamese, Asian-Other	0.0967	0.077	0.077	0.1181	0.0762	0.0855	0.082	0.0652
	American Indian, Alaska Native	0.0032	0.0038	0.0028	0.0031	0.0028	0.0055	0.0059	0.0033
	Native Hawaiian, Guamian or Chamorro, Samoan, Other Pacific Islander	0.0031	0.0046	0.0018	0.0046	0.0051	0.0055	0.0044	0.0037
	Other race	0.1293	0.1088	0.0978	0.1049	0.138	0.1273	0.122	0.146
	Unknown, Declined to Specify	0.1057	0.0232	0.0106	0.0139	0.0075	0.0091	0.0163	0.0094
Self-reported ethnicity	Non-Hispanic/Latino	0.754	0.7671	0.7769	0.767	0.7264	0.7545	0.7391	0.7231
	Hispanic/Latino, Cuban, Hispanic/Spanish origin, Mexican, Mexican American, Chicano/a, Puerto Rican	0.1409	0.1367	0.1073	0.1026	0.1707	0.1564	0.1471	0.1887
	Unknown, Declined to Specify	0.1051	0.023	0.0124	0.0154	0.0061	0.0082	0.0155	0.0103
Inferred genetic ancestry	European continental ancestry	0.6449	0.6342	0.6736	0.5955	0.5774	0.6103	0.6041	0.5774
	African continental ancestry	0.04794	0.0647	0.0673	0.0846	0.0813	0.0712	0.0738	0.0823
	Admixed American continental ancestry	0.1782	0.1751	0.1386	0.1412	0.2056	0.1899	0.1926	0.23
	East Asian continental ancestry	0.0892	0.0709	0.0768	0.1238	0.0735	0.0811	0.0779	0.0605
	South Asian continental ancestry	0.015	0.0146	0.0075	0.0105	0.0135	0.0158	0.0107	0.0098
	Admixed or other ancestry	0.02705	0.0406	0.0362	0.0445	0.0487	0.0317	0.041	0.04
Medical record length (years)		11.6 (8.5)	13.12(8.5)	13.4 (8.4)	14.34 (8.3)	13.2 (8.4)	12.6 (8.1)	13.3 (8.7)	12.6 (8.3)
Number of unique ICD codes		86.7 (66.4)	114.78 (76.5)	149.4 (83.2)	139.7 (84.1)	164.7 (85.4)	158.5 (81.2)	148.1 (86.4)	154.2 (87.4)
Number of phenotypes (phecodes)	Mean (standard deviation)	85.2 (65.0)	114.75 (76.5)	149.44 (83.2)	139.7 (84.1)	164.67(85.4)	158.5 (81.2)	148.1 (86.4)	154.2 (87.4)
	Median	68	97	138	123	157	151	138	141
