## Supplementary material for "The UCLA ATLAS Community Health Initiative: promoting precision health research in a diverse biobank": Table 2

### Sheet: Sheet1
Trait	Abbreviation	Ancestry	UCLA-case	GBMI-case	Enrichment ratio
Asthma	Asthma	EUR	3051	101311	1.04
		AFR	289	5051	1.97
		AMR	760	4069	6.42
		EAS	308	18549	0.57
Chronic obstructive pulmonary disease	COPD	EUR	2005	51644	1.14
		AFR	187	1978	2.77
		AMR	384	1503	7.49
		EAS	208	19044	0.32
Gout	Gout	EUR	810	20702	1.16
		AFR	105	1312	2.38
		AMR	179	557	9.55
		EAS	155	10425	0.44
Heart failure	HF	EUR	1301	28795	1.51
		AFR	174	1367	4.26
		AMR	423	1170	12.11
		EAS	144	12665	0.38
Idiopathic pulmonary fibrosis	IPF	EUR	700	5229	1
		AFR	76	169	3.37
		AMR	204	319	4.79
		EAS	89	1210	0.55
Cerebral artery occlusion with cerebral infarction	Stroke	EUR	855	15842	2.48
		AFR	100	1161	3.96
		AMR	248	903	12.64
		EAS	105	23345	0.21
Venous thromboembolism	VTE	EUR	1503	15970	1.11
		AFR	195	1466	1.57
		AMR	543	1037	6.18
		EAS	132	193	8.07
